# Polygenic prediction of human longevity on the supposition of pervasive pleiotropy

**DOI:** 10.1101/2023.12.10.23299795

**Authors:** M.Reza Jabalameli, Jhih-Rong Lin, Quanwei Zhang, Zhen Wang, Joydeep Mitra, Nha Nguyen, Tina Gao, Mark Khusidman, Gil Atzmon, Sofiya Milman, Jan Vijg, Nir Barzilai, Zhengdong D. Zhang

**Affiliations:** Department of Genetics, Albert Einstein College of Medicine, New York, NY, USA; Department of Medicine, Albert Einstein College of Medicine, New York, NY, USA

**Keywords:** pleiotropy, polygenic score, common variants, aging, lifespan, longevity, centenarians, proteomics

## Abstract

The highly polygenic nature of human longevity renders cross-trait pleiotropy an indispensable feature of its genetic architecture. Leveraging the genetic correlation between the aging-related traits (ARTs), we sought to model the additive variance in lifespan as a function of cumulative liability from pleiotropic segregating variants. We tracked allele frequency changes as a function of viability across different age bins and prioritized 34 variants with an immediate implication on lipid metabolism, body mass index (BMI), and cognitive performance, among other traits, revealed by PheWAS analysis in the UK Biobank. Given the highly complex and non-linear interactions between the genetic determinants of longevity, we reasoned that a composite polygenic score would approximate a substantial portion of the variance in lifespan and developed the integrated longevity genetic scores (*iLGSs*) for distinguishing exceptional survival. We showed that coefficients derived from our ensemble model could potentially reveal an interesting pattern of genomic pleiotropy specific to lifespan. We assessed the predictive performance of our model for distinguishing the enrichment of exceptional longevity among long-lived individuals in two replication cohorts and showed that the median lifespan in the highest decile of our composite prognostic index is up to 4.8 years longer. Finally, using the proteomic correlates of *iLGS*, we identified protein markers associated with exceptional longevity irrespective of chronological age and prioritized drugs with repurposing potentials for gerotherapeutics. Together, our approach demonstrates a promising framework for polygenic modeling of additive liability conferred by ARTs in defining exceptional longevity and assisting the identification of individuals at higher risk of mortality for targeted lifestyle modifications earlier in life. Furthermore, the proteomic signature associated with *iLGS* highlights the functional pathway upstream of the PI3K-Akt that can be effectively targeted to slow down aging and extend lifespan.
