## Supplemental Table 1 for "Polygenic prediction of human longevity on the supposition of pervasive pleiotropy"

### Sheet: ST.1
Supplementary Table 1: List of 34 independent lead SNPs identified in sliding-regression analysis
Chr	Position	rsID	A1	Freq	ASJ_Freq	Beta (1e+02)	SE	P	Nearest Gene	Position
1	5199734	rs61576661	C	0.2081	0.1724	-0.267991	0.0441364	2.16194e-09	RP11-542C10.1	intergenic
1	32140733	rs2292993	C	0.4252	0.5799	0.284169	0.0479724	6.77609e-09	COL16A1	intronic
1	54354658	rs2294508	G	0.2089	0.2184	0.101625	0.0173458	8.54699e-09	YIPF1	exonic
2	70076954	rs4852349	T	0.4416	0.4276	-0.531449	0.0951273	4.35603e-08	GMCL1	intronic
2	157252923	rs6757605	A	0.2812	0.7118	0.197162	0.035342	4.43785e-08	NR4A2	intergenic
2	192214966	rs59642822	C	0.4507	0.4315	0.146195	0.0248073	7.86473e-09	MYO1B	intronic
2	201547215	rs72933958	A	0.2286	0.2517	-0.52	0.088	4.90546e-09	AOX1	intergenic
2	219196344	rs7567403	T	0.4967	0.4862	0.43	0.077	2.21344e-08	PNKD	intronic
3	117726162	rs56302821	C	0.1669	0.1979	0.202773	0.0343553	7.5188e-09	RP11-384F7.1	intronic
3	156411732	rs193197	G	0.3939	0.3966	-0.61476	0.109213	3.38496e-08	TIPARP	intronic
4	112617645	rs2597885	T	0.3676	0.6655	0.53	0.095	2.52414e-08	FAM241A	intergenic
5	32388485	rs3811972	C	0.4564	0.4034	-0.362977	0.0610327	5.81521e-09	ZFR	intronic
5	127346879	rs17764688	C	0.4104	0.3655	-0.310094	0.0524756	7.22495e-09	CTC-228N24.3	intronic
5	149480824	rs13360152	C	0.2574	0.2759	-0.42	0.076	3.16946e-08	CSF1R	intronic
5	177771650	rs76430661	C	0.1431	0.1241	-0.179282	0.0265153	4.41651e-11	COL23A1	intronic
6	22372546	rs79427528	T	0.0773	0.1	0.157452	0.0280687	3.76144e-08	HDGFL1	intergenic
6	139797695	rs3010296	C	0.1127	0.8854	0.33	0.051	6.87837e-11	LINC01625	intergenic
6	151800630	rs13202634	T	0.1669	0.1552	-0.19	0.031	1.43449e-09	ARMT1	intergenic
6	161006105	rs41272112	T	0.04441	0.03591	-0.0729023	0.0125535	1.27705e-08	LPA	exonic
8	18310646	rs12542253	A	0.3923	0.5966	-0.260973	0.0442276	7.58426e-09	NAT2	intergenic
8	28298699	rs6980683	C	0.1776	0.2172	0.52	0.082	2.98058e-10	FBXO16	intronic
8	68462729	rs111408133	T	0.1184	0.1207	-0.16	0.027	6.24547e-09	CPA6	intronic
8	77316120	rs7820612	A	0.2903	0.7276	-0.25	0.045	3.41459e-08	LINC01109	intergenic
9	10282882	rs10959014	T	0.1768	0.2276	-0.25	0.045	3.94569e-08	PTPRD	intronic
9	140083320	rs11556579	C	0.2484	0.25	0.0100019	0.00170237	8.80085e-09	SSNA1	intronic
11	225180	rs7926172	A	0.09128	0.07586	-0.27	0.044	1.33652e-09	SIRT3	intronic
11	4001008	rs2959058	C	0.1809	0.831	-0.205862	0.0368241	4.16739e-08	STIM1	intronic
11	118943433	rs1185460	G	0.4844	0.4201	-0.76	0.14	4.19999e-08	VPS11	intronic
11	122199277	rs34391029	C	0.09951	0.1138	0.171038	0.02961	1.51566e-08	RP11-820L6.1	intronic
12	27271251	rs9706403	G	0.2007	0.2118	0.313524	0.0556793	3.35211e-08	RP11-582E3.2	intronic
15	70236538	rs12906647	A	0.01316	0.02414	0.0825075	0.0139029	6.26678e-09	TLE3	intergenic
17	8003512	rs6503080	T	0.3528	0.35	0.288584	0.0507758	2.52072e-08	ALOXE3	intronic
19	11194823	rs11672123	A	0.03207	0.04697	0.0413067	0.00741051	4.549e-08	LDLR	intergenic
19	43467734	rs147053538	G	0.05263	0.05665	0.140994	0.024745	2.33118e-08	PSG11	intergenic
