## Supplemental Table 3 for "Polygenic prediction of human longevity on the supposition of pervasive pleiotropy"

### Sheet: ST.3
Supplementary Table 3: List of physically mapped regions to the prioritised variants identified in the sliding-regression analysis
Genomic loci	Size (Kb)	#SNPs	#mapped genes	#Genes physically location in loci	#mapped genes/Kb
1:5174681-5223182	48.501	25	1	0	0.0206181
1:32054241-32147615	93.374	39	11	3	0.117806
1:54253539-54367571	114.032	19	7	3	0.0613863
2:69929299-70171826	242.527	99	14	5	0.0577255
2:157192255-157366558	174.303	117	3	3	0.0172114
2:192092473-192229248	136.775	37	3	1	0.0219338
2:201366570-201559027	192.457	7	7	3	0.0363718
2:218941968-219255423	313.455	77	24	10	0.076566
3:117449955-117956625	506.67	271	1	1	0.00197367
3:156335713-156689279	353.566	88	5	2	0.0141416
4:112553944-112765309	211.365	62	6	0	0.0283869
5:32228713-32444286	215.573	48	3	2	0.0139164
5:127272284-127570205	297.921	105	4	1	0.0134264
5:149446763-149481223	34.46	11	6	1	0.174115
5:177728039-177781074	53.035	33	6	1	0.113133
6:22312460-22599103	286.643	13	2	1	0.00697732
6:139793234-139812130	18.896	14	0	0	0
6:151734051-151854363	120.312	30	5	3	0.0415586
6:160016749-161988273	1971.52	354	17	16	0.00862277
8:18294402-18350362	55.96	50	4	0	0.0714796
8:28298699-28302020	3.321	6	3	1	0.903342
8:68438356-68512301	73.945	12	1	1	0.0135236
8:77033177-77342772	309.595	92	1	0	0.00323003
9:10280775-10577915	297.14	43	1	1	0.00336542
9:140009527-140096505	86.978	22	43	7	0.494378
11:102905-370003	267.098	55	27	13	0.101086
11:3896955-4171643	274.688	119	6	2	0.021843
11:118901945-118961231	59.286	60	24	3	0.404817
11:122199277-122199277	0	0	0	0	-
12:27161525-27477107	315.582	111	9	4	0.0285187
15:70236538-70266268	29.73	10	1	0	0.0336361
17:7998068-8007683	9.615	19	14	1	1.45606
19:11174441-11281553	107.112	9	15	4	0.14004
19:42472773-44433647	1960.87	147	58	50	0.0295786
