## Supplemental Table 5 for "Polygenic prediction of human longevity on the supposition of pervasive pleiotropy"

### Sheet: ST.5
Supplementary Table 5: Results of PheWAS anaylsis
rsID	chr	pos	PMID	Year	Domain	Trait	P-value	N	EA	NEA
rs2292993	1	32140733	31427789	2019	Metabolic	Impedance measures - Arm fat-free mass (right)	2.621e-11	379723	T	C
			31427789	2019	Metabolic	Impedance measures - Arm predicted mass (right)	3.741e-11	379716	T	C
			30038396	2018	Cognitive	Cognitive performance	9e-10	257828	T	C
			30124842	2018	Skeletal	Height	9.6e-10	693529	T	C
			31427789	2019	Metabolic	Impedance measures - Arm predicted mass (left)	2.224e-09	379638	T	C
			31427789	2019	Metabolic	Impedance measures - Arm fat-free mass (left)	2.379e-09	379653	T	C
			31427789	2019	Metabolic	Impedance measures - Whole body water mass	2.39e-09	379835	T	C
			31427789	2019	Metabolic	Impedance measures - Basal metabolic rate	5.029e-09	379821	T	C
			31427789	2019	Metabolic	Impedance measures - Whole body fat-free mass	6.724e-09	379804	T	C
			31427789	2019	Metabolic	Impedance measures - Trunk fat-free mass	9.058e-09	379507	T	C
			31427789	2019	Metabolic	Impedance measures - Trunk predicted mass	9.888e-09	379469	T	C
			29942086	2018	Cognitive	Intelligence	1.092e-08	269867	T	C
			29844566	2018	Cognitive	Verbal-numerical reasoning	1.904e-08	168033	T	C
			31427789	2019	Metabolic	Impedance measures - Leg fat-free mass (left)	3.977e-08	379766	T	C
			31427789	2019	Metabolic	Impedance measures - Leg predicted mass (left)	4.078e-08	379761	T	C
			31427789	2019	Metabolic	Impedance measures - Leg fat-free mass (right)	6.175e-08	379793	T	C
			31427789	2019	Metabolic	Impedance measures - Leg predicted mass (right)	6.888e-08	379793	T	C
			31427789	2019	Metabolic	Impedance measures - Weight	2.139e-07	379840	T	C
			31427789	2019	Metabolic	Weight	2.817e-07	385473	T	C
			31427789	2019	Cognitive	Fluid intelligence score	4.16e-07	125935	T	C
			30239722	2018	Metabolic	Body Mass Index	9.309e-07	806834	T	C
			31427789	2019	Skeletal	Standing height	1.197e-06	385748	T	C
			31427789	2019	Psychiatric	Nap during day	5.861e-06	386124	C	T
			30108127	2018	Metabolic	Body Mass Index	6.7e-06	334487	T	C
			30239722	2018	Metabolic	Body Mass Index (male)	1.506e-05	374756	T	C
			30124842	2018	Metabolic	Body Mass Index	1.9e-05	681275	T	C
			31427789	2019	Cardiovascular	Diastolic Blood Pressure (automated reading)	3.147e-05	361411	T	C
			31427789	2019	Psychiatric	Daytime dozing / sleeping (narcolepsy)	3.701e-05	384879	C	T
			31427789	2019	Metabolic	Impedance measures - Leg fat mass (right)	3.797e-05	379802	T	C
			31427789	2019	Metabolic	Impedance measures - Impedance of arm (right)	5.219e-05	379786	C	T
			31427789	2019	Activities	Age started wearing glasses or contact lenses	5.249e-05	332074	C	T
			31427789	2019	Metabolic	Impedance measures - Leg fat mass (left)	6.294e-05	379783	T	C
			31427789	2019	Reproduction	Age first had sexual intercourse	7.159e-05	339614	T	C
			31427789	2019	Metabolic	Hip circumference	7.492e-05	385887	T	C
			31427789	2019	Cognitive	Fluid intelligence test - FI6 : conditional arithmetic	8.583e-05	96994	T	C
			30038396	2018	Environment	Educational attainment	0.000107	766345	T	C
			28530673	2017	Cognitive	Intelligence	0.000118	78308	T	C
			25673413	2015	Metabolic	Body Mass Index	0.0001357	234069	T	C
			25673413	2015	Metabolic	Body Mass Index	0.0001385	236231	T	C
			31427789	2019	Metabolic	Impedance measures - Whole body fat mass	0.0001449	379203	T	C
rs2294508	1	54354658	30367059	2018	Endocrine	Free thyroxine (FT4)	3.104e-05	49269	G	T
			31427789	2019	Psychiatric	Number of cigarettes previously smoked daily	4.824e-05	90143	G	T
			30367059	2018	Endocrine	Free thyroxine (FT4, female)	0.0001195	27380	G	T
			30643251	2019	Psychiatric	Cigarettes per day	0.000122	263954	G	T
			31427789	2019	Metabolic	Comparative body size at age 10	0.0003487	379749	G	T
rs4852349	2	70076954	29892015	2018	Cardiovascular	Atrial Fibrillation	1.424e-16	588190	A	T
			27863252	2016	Immunological	Mean platelet volume (three-way meta)	3.12e-11	164454	T	A
			27863252	2016	Immunological	Mean platelet volume (two-way meta)	4.53222e-10	127230	T	A
			27863252	2016	Immunological	High light scatter reticulocyte count (two-way meta)	9.93189e-07	130517	A	T
			27863252	2016	Immunological	High light scatter percentage of red cells (two-way meta)	1.69703e-06	130538	A	T
			27863252	2016	Immunological	High light scatter reticulocyte count (three-way meta)	1.868e-06	170761	A	T
			30124842	2018	Skeletal	Height	2e-06	693529	A	T
			27863252	2016	Immunological	High light scatter percentage of red cells (three-way meta)	3.613e-06	170763	A	T
			30804565	2019	Psychiatric	Ease of getting up in the morning	8.141e-06	385949	T	A
			27863252	2016	Immunological	Immature fraction of reticulocytes (two-way meta)	1.0304e-05	130321	A	T
			31427789	2019	Skeletal	Standing height	1.067e-05	385748	A	T
			27863252	2016	Immunological	Immature fraction of reticulocytes (three-way meta)	1.316e-05	170548	A	T
			31427789	2019	Psychiatric	Getting up in morning	1.596e-05	385494	T	A
			27863252	2016	Immunological	Platelet count (three-way meta)	4.186e-05	166066	A	T
			27863252	2016	Immunological	Platelet distribution width (three-way meta)	4.836e-05	164433	T	A
			27863252	2016	Immunological	Reticulocyte count (two-way meta)	5.24148e-05	130388	A	T
			27863252	2016	Immunological	Reticulocyte count (three-way meta)	6.279e-05	170641	A	T
			31427789	2019	Activities	Time spent watching television (TV)	8.272e-05	365236	T	A
			27863252	2016	Immunological	Reticulocyte fraction of red cells (two-way meta)	9.84013e-05	130404	A	T
			31427789	2019	Activities	Usual walking pace	0.0001207	384081	A	T
			27863252	2016	Immunological	Reticulocyte fraction of red cells (three-way meta)	0.0001419	170690	A	T
			31427789	2019	Activities	Mineral and other dietary supplements: Calcium	0.0001597	385261	A	T
rs6757605	2	157252923	28436984	2017	Reproduction	Age at menarche	3.85e-05	252514	G	A
			31427789	2019	Psychiatric	Sensitivity / hurt feelings	0.000105	375272	G	A
			31427789	2019	Reproduction	Age when periods started (menarche) (female)	1.181e-07	202636	G	A
			29500382	2018	Psychiatric	Sensitivity / hurt feelings (HURT)	0.0001079	264144	G	A
rs59642822	2	192214966	31427789	2019	Cardiovascular	Diastolic Blood Pressure (automated reading)	2.015e-06	361411	T	C
			31427789	2019	Dermatological	Hair colour (natural, before greying): Blonde	0.0002083	385603	T	C
			31427789	2019	Dermatological	Hair colour (natural, before greying): Black	2.611e-05	385603	C	T
			28869591	2017	Skeletal	Estimated BMD	0.0002	142487	T	C
			29403010	2018	Metabolic	Gamma-glutamyl transferase	4.302e-09	118309	C	T
			30598549	2018	Skeletal	Estimated bone mineral density from heel ultrasounds	6.9e-05	426824	T	C
rs72933958	2	201547215	31427789	2019	Neoplasms	Number of self-reported cancers	4.559e-05	386581	A	C
			31427789	2019	Neoplasms	Cancer (diagnosed by doctor)	0.000333	385231	A	C
rs7567403	2	219196344	31427789	2019	Skeletal	Standing height	8.193e-21	385748	T	C
			27863252	2016	Immunological	Monocyte count (three-way meta)	2.529e-14	170721	T	C
			27863252	2016	Immunological	Reticulocyte fraction of red cells (three-way meta)	5.754e-14	170690	C	T
			27863252	2016	Immunological	High light scatter percentage of red cells (three-way meta)	6.476e-13	170763	C	T
			31427789	2019	Skeletal	Comparative height size at age 10	4.382e-12	380167	T	C
			27863252	2016	Immunological	Reticulocyte count (three-way meta)	5.236e-12	170641	C	T
			27863252	2016	Immunological	High light scatter reticulocyte count (three-way meta)	6.449e-12	170761	C	T
			27863252	2016	Immunological	Red cell distribution width (two-way meta)	8.22291e-11	131520	T	C
			27863252	2016	Immunological	Monocyte count (two-way meta)	1.30747e-10	131544	T	C
			27863252	2016	Immunological	Myeloid white cell count (three-way meta)	4.311e-10	169219	T	C
			31427789	2019	Skeletal	Sitting height	4.894e-10	385393	T	C
			27863252	2016	Immunological	Red cell distribution width (three-way meta)	1.888e-09	171529	T	C
			31427789	2019	Metabolic	Impedance measures - Trunk fat-free mass	2.283e-09	379507	T	C
			31427789	2019	Metabolic	Impedance measures - Trunk predicted mass	2.834e-09	379469	T	C
			27863252	2016	Immunological	Reticulocyte fraction of red cells (two-way meta)	5.91757e-09	130404	C	T
			27863252	2016	Immunological	High light scatter percentage of red cells (two-way meta)	1.06996e-08	130538	C	T
			27863252	2016	Immunological	Sum basophil neutrophil count (three-way meta)	1.449e-08	170143	T	C
			27863252	2016	Immunological	Neutrophil count (three-way meta)	1.816e-08	170702	T	C
			27863252	2016	Immunological	White blood cell count (three-way meta)	2.275e-08	172435	T	C
			27863252	2016	Immunological	Granulocyte count (three-way meta)	2.853e-08	169822	T	C
			27863252	2016	Immunological	Sum neutrophil eosinophil count (three-way meta)	3.296e-08	170384	T	C
			27863252	2016	Immunological	Myeloid white cell count (two-way meta)	4.77202e-08	130268	T	C
			27863252	2016	Immunological	High light scatter reticulocyte count (two-way meta)	5.05801e-08	130517	C	T
			27863252	2016	Immunological	Reticulocyte count (two-way meta)	6.82586e-08	130388	C	T
			27863252	2016	Immunological	Sum basophil neutrophil count (two-way meta)	7.42828e-07	131031	T	C
			27863252	2016	Immunological	White blood cell count (two-way meta)	8.46975e-07	131969	T	C
			31427789	2019	Cardiovascular	Systolic Blood Pressure (automated reading)	9.82e-07	361402	C	T
			27863252	2016	Immunological	Neutrophil count (two-way meta)	1.01478e-06	131564	T	C
			30664634	2019	Metabolic	Arms-arm fat ratio (female)	1.384e-06	195068	C	T
			31427789	2019	Metabolic	Impedance measures - Whole body water mass	1.45e-06	379835	T	C
			27863252	2016	Immunological	Granulocyte count (two-way meta)	1.45659e-06	130875	T	C
			27863252	2016	Immunological	Sum neutrophil eosinophil count (two-way meta)	1.73176e-06	131409	T	C
			31427789	2019	Metabolic	Impedance measures - Whole body fat-free mass	1.878e-06	379804	T	C
			29403010	2018	Immunological	White blood cell count	3.381e-06	107964	T	C
			27863252	2016	Immunological	Immature fraction of reticulocytes (three-way meta)	6.076e-06	170548	C	T
			27863252	2016	Immunological	Plateletcrit (three-way meta)	8.145e-06	164339	C	T
			27863252	2016	Immunological	Platelet count (three-way meta)	9.698e-06	166066	C	T
			31427789	2019	Metabolic	Impedance measures - Arm predicted mass (right)	1.25e-05	379716	T	C
			31427789	2019	Metabolic	Impedance measures - Arm fat-free mass (right)	1.623e-05	379723	T	C
			27863252	2016	Immunological	Lymphocyte percentage of white cells (three-way meta)	1.887e-05	171748	C	T
			31427789	2019	Metabolic	Impedance measures - Arm predicted mass (left)	3.541e-05	379638	T	C
			31427789	2019	Metabolic	Impedance measures - Arm fat-free mass (left)	3.725e-05	379653	T	C
			31427789	2019	Metabolic	Impedance measures - Basal metabolic rate	5.579e-05	379821	T	C
			30664634	2019	Metabolic	Trunk-trunk fat ratio (female)	5.802e-05	195068	T	C
			30239722	2018	Metabolic	Waist-hip ratio	7.356e-05	697734	C	T
			27863252	2016	Immunological	Platelet distribution width (two-way meta)	8.3239e-05	127171	T	C
			27863252	2016	Immunological	Plateletcrit (two-way meta)	8.51035e-05	127033	C	T
			27863252	2016	Immunological	Mean corpuscular hemoglobin concentration (three-way meta)	9.397e-05	172851	C	T
			27863252	2016	Immunological	Platelet count (two-way meta)	0.000114998	127127	C	T
			30239722	2018	Metabolic	Waist-hip ratio (female)	0.0001419	381152	C	T
			27863252	2016	Immunological	Monocyte percentage of white cells (three-way meta)	0.0002137	170494	T	C
rs56302821	3	117726162	28436984	2017	Reproduction	Age at menarche	3.94e-18	252514	A	C
			31427789	2019	Reproduction	Age when periods started (menarche) (female)	1.152e-11	202636	A	C
			30718901	2019	Psychiatric	Depression	6.876e-08	500199	C	A
			31427789	2019	Metabolic	Impedance measures - Impedance of arm (right)	1.409e-07	379786	A	C
			31427789	2019	Metabolic	Impedance measures - Impedance of arm (left)	3.266e-07	379803	A	C
			30643256	2019	Psychiatric	Well-being spectrum	3.70456e-07	2311184	A	C
			30643256	2019	Psychiatric	Depressive symptoms (univariate)	1.91899e-06	1067913	C	A
			31427789	2019	Metabolic	Impedance measures - Body Mass Index (BMI)	2.002e-06	379831	C	A
			31427789	2019	Psychiatric	Seen doctor (GP) for nerves, anxiety, tension or depression	4.692e-06	383771	C	A
			31427789	2019	Nutritional	Spread type: Butter/spreadable butter	4.724e-06	344582	A	C
			31427789	2019	Metabolic	Impedance measures - Impedance of whole body	4.784e-06	379792	A	C
			31427789	2019	Reproduction	Number of pregnancy terminations (female)	9.607e-06	65225	C	A
			31427789	2019	Nutritional	Salt added to food	9.939e-06	386322	A	C
			31427789	2019	Metabolic	Body Mass Index	1.096e-05	385336	C	A
			30643256	2019	Psychiatric	Depressive symptoms (MA GWAMA)	1.4664e-05	1067913	A	C
			30643256	2019	Psychiatric	Neuroticism (MA GWAMA)	1.47555e-05	523783	A	C
			29662059	2018	Psychiatric	Broad depression	1.48149e-05	322580	C	A
			31427789	2019	Psychiatric	Alcohol intake frequency	2.951e-05	386082	A	C
			31427789	2019	Metabolic	Impedance measures - Impedance of leg (right)	3.005e-05	379813	A	C
			30804565	2019	Psychiatric	Sleep duration	3.422e-05	384317	A	C
			31427789	2019	Nutritional	Hot drink temperature	4.007e-05	382329	A	C
			31427789	2019	Psychiatric	Happiness and subjective well-being - General happiness	7.354e-05	126132	A	C
			30664634	2019	Metabolic	Arms-arm fat ratio (female)	8.819e-05	195068	C	A
			31427789	2019	Metabolic	Impedance measures - Arm fat mass (left)	0.0001068	379663	C	A
			31427789	2019	Reproduction	Relative age of first facial hair (male)	0.000126	171805	A	C
			31427789	2019	Metabolic	Impedance measures - Leg fat mass (left)	0.0001351	379783	C	A
			31427789	2019	Psychiatric	Fed-up feelings	0.0001582	378357	C	A
			30643256	2019	Activities	Positive affect (univariate)	0.000200908	410603	C	A
rs193197	3	156411732	31427789	2019	Metabolic	Waist circumference	0.0001189	385932	A	G
			31427789	2019	Skeletal	Standing height	3.738e-05	385748	G	A
			31427789	2019	Activities	Usual walking pace	0.0001283	384081	G	A
			31427789	2019	Dermatological	Ease of skin tanning	3.538e-05	378364	G	A
			31427789	2019	Activities	Facial ageing	2.454e-06	354097	A	G
			31427789	2019	Reproduction	Age at menopause (last menstrual period) (female)	1.3e-07	119160	A	G
			31427789	2019	Metabolic	Body Mass Index	4.725e-05	385336	A	G
			31427789	2019	Metabolic	Impedance measures - Body fat percentage	4.031e-06	379615	A	G
			31427789	2019	Metabolic	Impedance measures - Body Mass Index (BMI)	8.803e-05	379831	A	G
			31427789	2019	Metabolic	Impedance measures - Leg fat percentage (right)	1.975e-05	379806	A	G
			31427789	2019	Metabolic	Impedance measures - Leg fat percentage (left)	2.822e-05	379786	A	G
			31427789	2019	Metabolic	Impedance measures - Arm fat percentage (right)	3.222e-06	379752	A	G
			31427789	2019	Metabolic	Impedance measures - Arm fat percentage (left)	4.022e-07	379699	A	G
			31427789	2019	Metabolic	Impedance measures - Trunk fat percentage	8.374e-06	379600	A	G
			27863252	2016	Immunological	Hemoglobin concentration (two-way meta)	0.000122306	132596	G	A
			27863252	2016	Immunological	Red blood cell count (two-way meta)	2.97257e-05	132690	G	A
			27863252	2016	Immunological	Hemoglobin concentration (three-way meta)	0.0001383	172925	G	A
			27863252	2016	Immunological	Red blood cell count (three-way meta)	0.0001098	172952	G	A
			29304378	2018	Skeletal	Total body BMD	5.685e-08	66628	A	G
			28869591	2017	Skeletal	Estimated BMD	1.3e-06	142487	A	G
			30124842	2018	Skeletal	Height	8.2e-05	693529	G	A
			31427789	2019	Metabolic	Birth weight	0.01727	219088	A	G
			30048462	2018	Skeletal	Heel bone mineral density	1.8e-15	394929	A	G
			30804560	2019	Respiratory	FEV1/FVC ratio	0.000121	321047	G	A
			30664745	2019	Skeletal	Osteoarthritis	1.621e-05	455221	A	G
			30598549	2018	Skeletal	Estimated bone mineral density from heel ultrasounds	9e-14	426824	A	G
rs2597885	4	112617645	30239722	2018	Metabolic	Body Mass Index	6.354e-11	806834	A	T
			30239722	2018	Metabolic	Body Mass Index (male)	3.837e-10	374756	A	T
			30124842	2018	Metabolic	Body Mass Index	1.4e-09	681275	A	T
			31427789	2019	Metabolic	Body Mass Index	3.603e-05	385336	A	T
			31427789	2019	Metabolic	Impedance measures - Body Mass Index (BMI)	4.549e-05	379831	A	T
			30804560	2019	Respiratory	FVC	7.39e-05	400102	T	A
			30108127	2018	Metabolic	Body Mass Index	0.0001	334487	A	T
			31427789	2019	Metabolic	Impedance measures - Arm fat percentage (right)	0.0001462	379752	A	T
			30239722	2018	Metabolic	Body Mass Index (female)	0.0001582	434794	A	T
rs3811972	5	32388485	27046643	2016	Cognitive	Memory	0.000121176	112067	G	C
			30124842	2018	Skeletal	Height	4.5e-06	693529	C	G
			29403010	2018	Immunological	White blood cell count	0.004527	107964	G	C
			29403010	2018	Immunological	Neutrophil count	0.0001866	62076	G	C
rs17764688	5	127346879	27863252	2016	Immunological	Red cell distribution width (three-way meta)	2.44e-109	171529	T	C
			31427789	2019	Metabolic	Impedance measures - Impedance of leg (left)	2.545e-70	379807	T	C
			27863252	2016	Immunological	Red cell distribution width (two-way meta)	1.3717e-68	131520	T	C
			31427789	2019	Metabolic	Impedance measures - Impedance of leg (right)	2.283e-61	379813	T	C
			31427789	2019	Metabolic	Impedance measures - Leg fat-free mass (right)	9.532e-29	379793	C	T
			31427789	2019	Metabolic	Impedance measures - Leg predicted mass (right)	1.619e-28	379793	C	T
			30664634	2019	Metabolic	Arms-arm fat ratio (male)	2.523e-28	167431	C	T
			31427789	2019	Metabolic	Impedance measures - Leg fat percentage (left)	1.056e-25	379786	T	C
			31427789	2019	Metabolic	Impedance measures - Leg fat percentage (right)	9.62e-25	379806	T	C
			31427789	2019	Metabolic	Impedance measures - Leg fat-free mass (left)	1.814e-24	379766	C	T
			31427789	2019	Metabolic	Impedance measures - Leg predicted mass (left)	2.102e-24	379761	C	T
			31427789	2019	Metabolic	Impedance measures - Impedance of whole body	1.727e-17	379792	T	C
			30664634	2019	Metabolic	Legs-leg fat ratio (male)	5.675e-14	167431	T	C
			31427789	2019	Metabolic	Impedance measures - Whole body fat-free mass	2.528e-13	379804	C	T
			31427789	2019	Metabolic	Impedance measures - Whole body water mass	4.599e-13	379835	C	T
			31427789	2019	Metabolic	Impedance measures - Basal metabolic rate	1.274e-09	379821	C	T
			31427789	2019	Metabolic	Impedance measures - Trunk fat-free mass	6.226e-08	379507	C	T
			31427789	2019	Metabolic	Impedance measures - Trunk predicted mass	8.539e-08	379469	C	T
			30239722	2018	Metabolic	Waist-hip ratio (adjusted for BMI)	2.048e-07	694649	T	C
			30239722	2018	Metabolic	Waist-hip ratio (adjusted for BMI, female)	1.445e-06	379501	T	C
			30239722	2018	Metabolic	Waist-hip ratio (female)	2.053e-06	381152	T	C
			31427789	2019	Metabolic	Impedance measures - Body fat percentage	2.808e-06	379615	T	C
			30940143	2019	Cardiovascular	High blood pressure	6.2e-06	458554	T	C
			31015401	2019	Environmental	Calcium channel blockers	8.1e-06	204378	T	C
			30804560	2019	Respiratory	FVC	9.45e-06	321047	C	T
			31427789	2019	Metabolic	Birth weight	0.0004213	219088	C	T
			31427789	2019	Metabolic	Birth weight of first child (female)	1.546e-05	165872	C	T
			30804560	2019	Respiratory	FEV1/FVC ratio	1.71e-05	400102	T	C
			27863252	2016	Immunological	Sum eosinophil basophil count (three-way meta)	2.029e-05	171771	T	C
			31015401	2019	Environmental	Agents acting on the renin-angiotensin system	2.1e-05	237530	T	C
			30664745	2019	Skeletal	Osteoarthritis of knee	3.776e-05	403124	C	T
			31427789	2019	Cardiovascular	Systolic Blood Pressure (automated reading)	4.119e-05	361402	T	C
			31427789	2019	Cardiovascular	Vascular/heart problems diagnosed by doctor: High blood pressure	4.5e-05	385699	T	C
			27863252	2016	Immunological	Neutrophil percentage of granulocytes (three-way meta)	4.635e-05	170672	C	T
			31427789	2019	Skeletal	Standing height	4.677e-05	385748	C	T
			31427789	2019	Cardiovascular	Non-cancer illness code, self-reported: hypertension	5.442e-05	289307	T	C
			31427789	2019	Endocrine	Non-cancer illness code, self-reported: diabetes	6.875e-05	289307	T	C
			30239722	2018	Metabolic	Waist-hip ratio	7.215e-05	697734	T	C
			27863252	2016	Immunological	Immature fraction of reticulocytes (two-way meta)	0.000101838	130321	T	C
			31427789	2019	Activities	Medication for cholesterol, blood pressure or diabetes: Blood pressure medication	0.0001089	176050	T	C
			27863252	2016	Immunological	Eosinophil count (three-way meta)	0.0001196	172275	T	C
			27863252	2016	Immunological	Sum eosinophil basophil count (two-way meta)	0.000156981	131557	T	C
			27863252	2016	Immunological	Eosinophil percentage of granulocytes (three-way meta)	0.0001708	170536	T	C
			30297969	2018	Endocrine	Type 2 Diabetes	0.00021	898130	T	C
rs13360152	5	149480824	27863252	2016	Immunological	Monocyte percentage of white cells (three-way meta)	5.578e-17	170494	G	C
			27863252	2016	Immunological	Monocyte percentage of white cells (two-way meta)	1.27686e-15	131305	G	C
			27863252	2016	Immunological	Granulocyte percentage of myeloid white cells (three-way meta)	6.592e-13	169545	C	G
			27863252	2016	Immunological	Monocyte count (three-way meta)	1.702e-12	170721	G	C
			27863252	2016	Immunological	Granulocyte percentage of myeloid white cells (two-way meta)	1.26141e-11	130543	C	G
			27863252	2016	Immunological	Monocyte count (two-way meta)	7.20789e-11	131544	G	C
			31427789	2019	Activities	Treatment/medication code: levothyroxine sodium	0.0002521	280443	C	G
rs3010296	6	139797695	27863252	2016	Immunological	Immature fraction of reticulocytes (three-way meta)	7.041e-11	170548	C	T
			27863252	2016	Immunological	Immature fraction of reticulocytes (two-way meta)	1.74224e-10	130321	C	T
			27863252	2016	Immunological	High light scatter percentage of red cells (three-way meta)	1.219e-07	170763	C	T
			27863252	2016	Immunological	High light scatter reticulocyte count (three-way meta)	3.188e-07	170761	C	T
			27863252	2016	Immunological	High light scatter percentage of red cells (two-way meta)	6.1354e-07	130538	C	T
			27863252	2016	Immunological	High light scatter reticulocyte count (two-way meta)	1.46696e-06	130517	C	T
rs13202634	6	151800630	30598549	2018	Skeletal	Estimated bone mineral density from heel ultrasounds	6.1e-35	426824	C	T
			30048462	2018	Skeletal	Heel bone mineral density	8.6e-35	394929	C	T
			28869591	2017	Skeletal	Estimated BMD	8.2e-16	142487	C	T
			29304378	2018	Skeletal	Total body BMD	9.009e-07	66628	C	T
			29304378	2018	Skeletal	Total body BMD (30-45 years old)	2.118e-05	10062	C	T
			31676860	2019	Neurological	Gray matter	2.51e-05	21821	T	C
			31676860	2019	Neurological	Right cuneus	0.0002102	19629	T	C
rs41272112	6	161006105	31427789	2019	Nutritional	Salad / raw vegetable intake	0.000108	363780	T	C
			31427789	2019	Nutritional	Dried fruit intake	0.0006115	351952	T	C
			31427789	2019	Nutritional	Pork intake	0.0002368	384328	C	T
			31427789	2019	Nutritional	Cheese intake	4.359e-05	377082	T	C
			31427789	2019	Dermatological	Ease of skin tanning	2.861e-07	378364	T	C
			31427789	2019	Environment	Education - Qualifications	0.0003866	318526	T	C
			31427789	2019	Dermatological	Hair colour (natural, before greying): Dark brown	1.599e-07	385603	T	C
rs6980683	8	28298699	29777097	2018	Environment	Paternal history of Alzheimer's disease	0.000657204	269279	G	C
rs111408133	8	68462729	31427789	2019	Metabolic	Impedance measures - Impedance of leg (right)	3.234e-06	379813	T	C
			31427789	2019	Metabolic	Impedance measures - Impedance of leg (left)	6.474e-05	379807	T	C
			31427789	2019	Psychiatric	Alcohol intake frequency	0.0001014	386082	T	C
			30239722	2018	Metabolic	Body Mass Index	0.0001954	806834	C	T
			30239722	2018	Metabolic	Body Mass Index (female)	0.000309	434794	C	T
			31427789	2019	Activities	Ever had breast cancer screening / mammogram (female)	0.0003748	208314	T	C
			30108127	2018	Metabolic	Body Mass Index	0.00039	334487	C	T
rs7820612	8	77316120	31427789	2019	Metabolic	Comparative body size at age 10	3.845e-16	379749	C	A
			30239722	2018	Metabolic	Body Mass Index	4.545e-11	806834	C	A
			31427789	2019	Metabolic	Impedance measures - Trunk fat mass	2.197e-09	379578	C	A
			31427789	2019	Metabolic	Impedance measures - Arm fat percentage (right)	3.658e-09	379752	C	A
			31427789	2019	Metabolic	Impedance measures - Arm fat percentage (left)	3.817e-09	379699	C	A
			31427789	2019	Metabolic	Impedance measures - Body Mass Index (BMI)	9.239e-09	379831	C	A
			31427789	2019	Metabolic	Impedance measures - Weight	1.097e-08	379840	C	A
			31015401	2019	Environmental	Agents acting on the renin-angiotensin system	1.2e-08	237530	C	A
			31015401	2019	Environmental	Beta blocking agents	1.5e-08	224024	C	A
			31427789	2019	Metabolic	Impedance measures - Body fat percentage	1.672e-08	379615	C	A
			31427789	2019	Metabolic	Impedance measures - Whole body fat mass	1.692e-08	379203	C	A
			31427789	2019	Metabolic	Impedance measures - Trunk fat percentage	1.836e-08	379600	C	A
			31427789	2019	Metabolic	Body Mass Index	4.316e-08	385336	C	A
			31427789	2019	Metabolic	Weight	5.705e-08	385473	C	A
			30239722	2018	Metabolic	Body Mass Index (female)	6.879e-08	434794	C	A
			31427789	2019	Metabolic	Impedance measures - Arm fat mass (left)	1.419e-07	379663	C	A
			31427789	2019	Metabolic	Impedance measures - Arm fat mass (right)	1.507e-07	379725	C	A
			31015401	2019	Environmental	Diuretics	3.4e-07	229086	C	A
			31427789	2019	Metabolic	Impedance measures - Leg fat mass (left)	3.726e-07	379783	C	A
			31427789	2019	Metabolic	Impedance measures - Leg fat mass (right)	4.236e-07	379802	C	A
			30940143	2019	Cardiovascular	High blood pressure	5.9e-07	458554	C	A
			31427789	2019	Metabolic	Impedance measures - Leg fat-free mass (left)	1.104e-06	379766	C	A
			31427789	2019	Metabolic	Impedance measures - Leg predicted mass (left)	1.199e-06	379761	C	A
			31427789	2019	Metabolic	Impedance measures - Leg fat percentage (left)	1.72e-06	379786	C	A
			31427789	2019	Metabolic	Impedance measures - Leg fat-free mass (right)	2.049e-06	379793	C	A
			31427789	2019	Metabolic	Impedance measures - Leg predicted mass (right)	2.228e-06	379793	C	A
			31427789	2019	Metabolic	Impedance measures - Basal metabolic rate	2.441e-06	379821	C	A
			31427789	2019	Metabolic	Impedance measures - Leg fat percentage (right)	2.518e-06	379806	C	A
			31427789	2019	Metabolic	Hip circumference	3.625e-06	385887	C	A
			31427789	2019	Cardiovascular	Vascular/heart problems diagnosed by doctor: High blood pressure	5.804e-06	385699	C	A
			30048462	2018	Skeletal	Heel bone mineral density	6.2e-06	394929	A	C
			31427789	2019	Psychiatric	Nap during day	7.163e-06	386124	A	C
			31427789	2019	Activities	Medication for cholesterol, blood pressure or diabetes: Blood pressure medication	7.208e-06	176050	C	A
			31427789	2019	Metabolic	Waist circumference	8.46e-06	385932	C	A
			31015401	2019	Environmental	Calcium channel blockers	1.1e-05	204378	C	A
			31427789	2019	Metabolic	Impedance measures - Whole body water mass	1.399e-05	379835	C	A
			31427789	2019	Metabolic	Impedance measures - Whole body fat-free mass	1.962e-05	379804	C	A
			31427789	2019	Cardiovascular	Non-cancer illness code, self-reported: hypertension	2.223e-05	289307	C	A
			31427789	2019	Metabolic	Impedance measures - Impedance of leg (right)	2.255e-05	379813	A	C
			31427789	2019	Metabolic	Impedance measures - Arm predicted mass (left)	3.695e-05	379638	C	A
			31427789	2019	Metabolic	Impedance measures - Impedance of leg (left)	4.995e-05	379807	A	C
			31427789	2019	Mortality	Number of self-reported non-cancer illnesses	5.116e-05	386581	C	A
			31427789	2019	Metabolic	Impedance measures - Arm fat-free mass (left)	5.578e-05	379653	C	A
			31427789	2019	Metabolic	Impedance measures - Arm fat-free mass (right)	6.97e-05	379723	C	A
			31427789	2019	Metabolic	Impedance measures - Arm predicted mass (right)	7.098e-05	379716	C	A
			30664634	2019	Metabolic	Legs-leg fat ratio (female)	8.766e-05	195068	A	C
			31427789	2019	Activities	Number of treatments/medications taken	9.428e-05	386581	C	A
			31427789	2019	Environment	Illnesses of mother: High blood pressure	0.0001382	367939	C	A
			31427789	2019	Metabolic	Impedance measures - Impedance of whole body	0.0001633	379792	A	C
rs10959014	9	10282882	28436984	2017	Reproduction	Age at menarche	1.34e-07	252514	A	T
			31427789	2019	Reproduction	Age when periods started (menarche) (female)	2.113e-05	202636	A	T
			28898252	2017	Metabolic	HbA1c	0.000136	7564	A	T
			31676860	2019	Neurological	Left transverse temporal	0.0003372	21821	T	A
rs11556579	9	140083320	31427789	2019	Skeletal	Sitting height	1.786e-07	385393	G	C
			31427789	2019	Social Interactions	Number of full sisters	0.0001278	380122	G	C
			31427789	2019	Environment	Bilateral oophorectomy (both ovaries removed) (female)	0.0002751	205791	C	G
			31427789	2019	Metabolic	Impedance measures - Impedance of leg (right)	3.618e-06	379813	G	C
			31427789	2019	Metabolic	Impedance measures - Impedance of leg (left)	0.0001769	379807	G	C
			31152163	2019	Metabolic	Estimated glomerular filtration rate	7.931e-06	567460	G	C
			30804560	2019	Respiratory	FEV1/FVC ratio	4.96e-05	400102	G	C
			30804560	2019	Respiratory	PEF	0.000167	345265	G	C
			30573740	2018	Dermatological	Male pattern baldness (BOLT LMM infinitesimal mixed model)	7.2e-07	205327	G	C
rs7926172	11	225180	27863252	2016	Immunological	Mean platelet volume (three-way meta)	1.19e-149	164454	G	A
			27863252	2016	Immunological	Mean platelet volume (two-way meta)	1.72e-131	127230	G	A
			27863252	2016	Immunological	Platelet count (three-way meta)	1.8e-92	166066	A	G
			27863252	2016	Immunological	Platelet count (two-way meta)	8.27e-80	127127	A	G
			27863252	2016	Immunological	Plateletcrit (three-way meta)	1.04e-21	164339	A	G
			27863252	2016	Immunological	Plateletcrit (two-way meta)	5.52e-18	127033	A	G
			29304378	2018	Skeletal	Total body BMD	6.85e-15	66628	A	G
			27863252	2016	Immunological	Neutrophil percentage of white cells (three-way meta)	2.73e-11	171542	G	A
			27863252	2016	Immunological	Neutrophil percentage of white cells (two-way meta)	8.77e-11	132352	G	A
			27863252	2016	Immunological	Granulocyte percentage of myeloid white cells (three-way meta)	4.1e-09	169545	G	A
			27863252	2016	Immunological	Lymphocyte percentage of white cells (two-way meta)	6.06e-09	132570	A	G
			29304378	2018	Skeletal	Total body BMD (30-45 years old)	7.39e-09	10062	A	G
			27863252	2016	Immunological	Lymphocyte percentage of white cells (three-way meta)	7.72e-09	171748	A	G
			31217584	2019	Immunological	Platelets	1.77e-08	29328	A	G
			27863252	2016	Immunological	Granulocyte percentage of myeloid white cells (two-way meta)	4.68e-08	130543	G	A
			27863252	2016	Immunological	Basophil percentage of granulocytes (two-way meta)	1.66919e-06	131536	A	G
			27863252	2016	Immunological	Basophil percentage of granulocytes (three-way meta)	2.11e-06	170223	A	G
			27863252	2016	Immunological	Lymphocyte count (three-way meta)	1.499e-05	171643	A	G
			27863252	2016	Immunological	Monocyte percentage of white cells (three-way meta)	1.835e-05	170494	A	G
			29304378	2018	Skeletal	Total body BMD (45-60 years old)	3.178e-05	18805	A	G
			27863252	2016	Immunological	Neutrophil count (two-way meta)	3.42816e-05	131564	G	A
			27863252	2016	Immunological	Sum basophil neutrophil count (two-way meta)	3.57429e-05	131031	G	A
			27863252	2016	Immunological	Lymphocyte count (two-way meta)	5.70044e-05	132452	A	G
			27863252	2016	Immunological	Granulocyte count (two-way meta)	0.000100759	130875	G	A
			31427789	2019	Dermatological	Ease of skin tanning	0.000101	378364	G	A
			27863252	2016	Immunological	Sum neutrophil eosinophil count (two-way meta)	0.000101644	131409	G	A
			27863252	2016	Immunological	Neutrophil count (three-way meta)	0.0001339	170702	G	A
			29304378	2018	Skeletal	Total body BMD (60 or older)	0.000147	22504	A	G
			27863252	2016	Immunological	Basophil percentage of white cells (two-way meta)	0.000149466	131863	A	G
			27863252	2016	Immunological	Sum basophil neutrophil count (three-way meta)	0.0001577	170143	G	A
			27863252	2016	Immunological	Monocyte percentage of white cells (two-way meta)	0.000177401	131305	A	G
			31676860	2019	Neurological	Right supramarginal	0.0001964	19629	A	G
			26367794	2015	Skeletal	Lumbar Spine BMD	0.000251	32965	A	G
			27863252	2016	Immunological	Basophil percentage of white cells (three-way meta)	0.0002621	171996	A	G
rs2959058	11	4001008	31427789	2019	Cardiovascular	Systolic Blood Pressure (automated reading)	3.365e-06	361402	T	C
			31217584	2019	Endocrine	Type 2 Diabetes	1.25842e-05	45725	C	T
rs1185460	11	118943433	30239722	2018	Metabolic	Waist-hip ratio	7.065e-14	697734	G	A
			30239722	2018	Metabolic	Body Mass Index	3.783e-13	806834	G	A
			31427789	2019	Metabolic	Impedance measures - Leg fat percentage (left)	8.454e-13	379786	G	A
			31427789	2019	Metabolic	Impedance measures - Leg fat percentage (right)	8.805e-12	379806	G	A
			31427789	2019	Metabolic	Waist circumference	2.023e-11	385932	G	A
			31427789	2019	Metabolic	Body Mass Index	5.57e-11	385336	G	A
			31427789	2019	Metabolic	Impedance measures - Body Mass Index (BMI)	1.456e-10	379831	G	A
			31427789	2019	Metabolic	Impedance measures - Body fat percentage	2.878e-10	379615	G	A
			31427789	2019	Metabolic	Impedance measures - Leg fat mass (left)	7.149e-10	379783	G	A
			31427789	2019	Metabolic	Impedance measures - Leg fat mass (right)	1.399e-09	379802	G	A
			31427789	2019	Metabolic	Impedance measures - Whole body fat mass	2.336e-09	379203	G	A
			30239722	2018	Metabolic	Waist-hip ratio (female)	6.806e-09	381152	G	A
			31427789	2019	Metabolic	Impedance measures - Arm fat percentage (left)	8.455e-09	379699	G	A
			31427789	2019	Metabolic	Impedance measures - Arm fat percentage (right)	2.294e-08	379752	G	A
			31427789	2019	Metabolic	Impedance measures - Trunk fat mass	5.878e-08	379578	G	A
			31427789	2019	Metabolic	Impedance measures - Trunk fat percentage	7.446e-08	379600	G	A
			30239722	2018	Metabolic	Body Mass Index (female)	1.211e-07	434794	G	A
			31427789	2019	Metabolic	Impedance measures - Arm fat mass (right)	1.561e-07	379725	G	A
			31427789	2019	Metabolic	Impedance measures - Arm fat mass (left)	1.639e-07	379663	G	A
			31427789	2019	Metabolic	Weight	1.45e-06	385473	G	A
			30239722	2018	Metabolic	Body Mass Index (male)	1.706e-06	374756	G	A
			31427789	2019	Metabolic	Impedance measures - Weight	2.799e-06	379840	G	A
			30239722	2018	Metabolic	Waist-hip ratio (male)	6.469e-06	316772	G	A
			30239722	2018	Metabolic	Waist-hip ratio (adjusted for BMI)	1.126e-05	694649	G	A
			30297969	2018	Endocrine	Type 2 Diabetes	3.4e-05	898130	G	A
			31427789	2019	Metabolic	Hip circumference	3.703e-05	385887	G	A
			27863252	2016	Immunological	Monocyte percentage of white cells (three-way meta)	7.541e-05	170494	A	G
			31427789	2019	Cardiovascular	Diagnoses - secondary ICD10: I20 Angina pectoris	8.929e-05	244890	G	A
			31427789	2019	Metabolic	Impedance measures - Impedance of arm (right)	9.154e-05	379786	A	G
			27863252	2016	Immunological	Granulocyte percentage of myeloid white cells (three-way meta)	9.813e-05	169545	G	A
			30239722	2018	Metabolic	Waist-hip ratio (adjusted for BMI, female)	0.0001193	379501	G	A
			27863252	2016	Immunological	Monocyte percentage of white cells (two-way meta)	0.00013712	131305	A	G
			30664634	2019	Metabolic	Arms-arm fat ratio (female)	0.0001614	195068	G	A
			27863252	2016	Immunological	Plateletcrit (three-way meta)	0.0001636	164339	G	A
			31015401	2019	Environmental	HMG CoA reductase inhibitors	0.00017	290385	G	A
			30038396	2018	Environment	Educational attainment	0.000174	766345	A	G
			31427789	2019	Reproduction	Age when periods started (menarche) (female)	0.0001773	202636	A	G
			27863252	2016	Immunological	Granulocyte percentage of myeloid white cells (two-way meta)	0.000184935	130543	G	A
rs9706403	12	27271251	31427789	2019	Metabolic	Waist circumference	4.777e-06	385932	A	G
			31427789	2019	Metabolic	Hip circumference	2.623e-05	385887	A	G
			31427789	2019	Activities	Usual walking pace	0.0001731	384081	G	A
			31427789	2019	Reproduction	Age first had sexual intercourse	6.794e-05	339614	G	A
			31427789	2019	Metabolic	Body Mass Index	4.396e-05	385336	A	G
			31427789	2019	Metabolic	Weight	0.0001986	385473	A	G
			31427789	2019	Metabolic	Impedance measures - Weight	0.0001792	379840	A	G
			31427789	2019	Metabolic	Impedance measures - Body fat percentage	2.677e-08	379615	A	G
			31427789	2019	Metabolic	Impedance measures - Whole body fat mass	1.402e-06	379203	A	G
			31427789	2019	Metabolic	Impedance measures - Body Mass Index (BMI)	4.6e-05	379831	A	G
			31427789	2019	Metabolic	Impedance measures - Leg fat percentage (right)	2.048e-07	379806	A	G
			31427789	2019	Metabolic	Impedance measures - Leg fat mass (right)	1.094e-05	379802	A	G
			31427789	2019	Metabolic	Impedance measures - Leg fat percentage (left)	1.231e-08	379786	A	G
			31427789	2019	Metabolic	Impedance measures - Leg fat mass (left)	3.758e-06	379783	A	G
			31427789	2019	Metabolic	Impedance measures - Arm fat percentage (right)	5.103e-05	379752	A	G
			31427789	2019	Metabolic	Impedance measures - Arm fat mass (right)	0.0002646	379725	A	G
			31427789	2019	Metabolic	Impedance measures - Arm fat percentage (left)	3.315e-05	379699	A	G
			31427789	2019	Metabolic	Impedance measures - Arm fat mass (left)	0.0002625	379663	A	G
			31427789	2019	Metabolic	Impedance measures - Trunk fat percentage	1.362e-07	379600	A	G
			31427789	2019	Metabolic	Impedance measures - Trunk fat mass	1.549e-06	379578	A	G
			31427789	2019	Cardiovascular	Vascular/heart problems diagnosed by doctor: High blood pressure	6.478e-05	385699	A	G
			30940143	2019	Cardiovascular	High blood pressure	0.00011	458554	A	G
rs147053538	19	43467734	29899525	2018	Activities	Vigorous physical activity	0.0019	261055	G	A
