## Supplemental Table 6 for "Polygenic prediction of human longevity on the supposition of pervasive pleiotropy"

### Sheet: ST.6
Supplementary table 6: Results of over-representation analysis for trait domains included in the PheWAS analysis
Teaits	significant	not.Significant	total	P	FDR	OR
Reproduction	9	18	27	0.02588	0.110075	2.54453
Metabolic*	73	226	299	6.7987e-05	0.000578	1.89832
Skeletal*	19	23	42	1.04973e-05	0.0001785	4.38669
Psychiatric	22	185	207	0.99735	1	0.546293
Activities	14	94	108	0.894547	1	0.722757
Cardiovascular	8	28	36	0.244814	0.5695	1.43478
Cognitive*	10	16	26	0.00630039	0.0357	3.20038
Environmental	6	62	68	0.981959	1	0.466699
Immunological	31	130	161	0.211683	0.5695	1.21448
Neurological	3	199	202	1	1	0.0623508
Nutritional	9	35	44	0.309925	0.585556	1.28905
Ophthalmological	1	12	13	0.908895	1	0.411612
Endocrine	5	16	21	0.267626	0.5695	1.56476
Neoplasms	1	20	21	0.97941	1	0.245205
Dermatological	6	11	17	0.0503839	0.17136	2.75455
Respiratory	5	19	24	0.374832	0.6375	1.31429
Social Interactions	1	14	15	0.937126	1	0.352186
