## Supplemental Table 7 for "Polygenic prediction of human longevity on the supposition of pervasive pleiotropy"

### Sheet: ST.7
Supplementary Table 7: The size of adjusted coefficients for individual traits in the iLGS model
Trait_1	Adjusted coef.
LDLcol	20.5461
FI8	19.9547
FVC	19.135
FEV1	19.1294
Creatinine_enzymatic	17.0895
IMPlegFATpercentageLEFT	14.529
GlucoseQ	13.2433
SysBP	12.5411
AlkalinePhosphate	12.4727
Cystatin_C	12.4556
Asp_amino	12.0748
granulocytes	11.519
C_reactive	10.4989
bpUKBB	10.3339
reticulocyte	9.95337
AAFB	9.83242
IMPlegFATmassRIGHT	8.39581
AlaninAminoTransferase	7.06464
Testosterone	7.04603
HipCircumference	6.84783
LipoA	5.51287
CP	5.36997
pregnancyTermination	5.27906
AAMen	4.96001
walkingPace	3.97897
potassium	3.91708
IMPlegFATpercentageRIGHT	3.44121
BW1st	3.36311
Age1stSex	2.99213
AAMenopause	2.37728
sleepDuration	1.28398
vitaminD	1.06034
anxiety	0.420984
Rheumatoid	-0.206954
phosphateQ	-0.383374
glutamyltransferase	-0.862345
IMPwholeBodyFat	-0.911806
IMPlegFATmassLEFT	-1.05357
EosinPersGran	-1.07983
SHBG	-1.2597
FI5	-1.39964
IMPtrunkFATmass	-1.85506
Albumin	-2.35001
BWO	-4.04854
Total_bilirubin	-4.79617
bilirubin	-5.06241
Calcium	-5.27587
IMPtrunkFATfreemass	5.40444
Oestradiol	-6.08617
FI6	-6.46215
IMPfatPercentage	-6.77278
alcoholIntake	-7.31357
PAD	-7.60105
Diabetes	-8.0271
ureaQ	-8.50635
fluidIntelligence	-10.1614
IGF1	-10.6243
urateQ	-12.1966
Cholesterol	-12.516
WHR	-13.9256
kneeOsteo	-14.1174
IMPtrunkFATpercentage	-14.1175
EdA	-14.1357
Total_protein	-16.3895
Microalbumin	-16.5609
WBC	-18.3522
HDLcol	-18.4848
redCellDist	-20.3167
Creatinine	-24.2344
BMI	-26.9659
ApoLip_B	-27.0495
Glycated_haemoglobin	-33.4307
