## Supplemental Table 8 for "Polygenic prediction of human longevity on the supposition of pervasive pleiotropy"

### Sheet: ST.8
Supplementary Table 8: The size of adjusted coefficents for interaction terms in the iLGS model
Trait_1	Trait_2	Adjusted coef.
fluidIntelligence	bilirubin	58.8493
BW	Age1stSex	52.7968
Asp_amino	C_reactive	45.1541
phosphateQ	Rheumatoid	43.9786
PAD	bpUKBB	43.3908
AAFB	Triglycerides	42.2068
Glycated_haemoglobin	Total_bilirubin	42.1361
FI3	Oestradiol	41.1676
Albumin	GlucoseQ	38.4032
EosinPersGran	LipoA	37.5377
FI6	GlucoseQ	36.493
EosinPersGran	Cystatin_C	34.5053
granulocytes	IGF1	33.6734
EosinPersGran	anxiety	33.5947
CP	WHR	33.3811
IMPlegFATpercentageRIGHT	IGF1	32.9422
EosinC	Oestradiol	32.7592
redCellDist	urateQ	32.4359
EdA	Rheumatoid	31.7444
FI6	Rheumatoid	31.0026
height	SysBP	30.6893
Total_protein	Triglycerides	30.6594
FI5	reticulocyte	30.1593
WBC	redCellDist	30.0471
fluidIntelligence	Creatinine_enzymatic	29.9009
height	EdA	29.8782
PAD	Testosterone	29.8191
WBC	C_reactive	29.6624
Albumin	HDLcol	29.5218
SHBG	ureaQ	29.3721
C_reactive	SHBG	28.9637
Diabetes	Microalbumin	28.9572
fluidIntelligence	Cystatin_C	28.7894
Asp_amino	Oestradiol	28.3077
AlaninAminoTransferase	bilirubin	28.1748
potassium	ureaQ	27.9929
FI6	Calcium	27.2941
BWO	IMPlegFATpercentageRIGHT	27.0332
redCellDist	ApoLip_B	26.8954
kneeOsteo	glutamyltransferase	26.6754
bilirubin	phosphateQ	26.6311
pregnancyTermination	kneeOsteo	26.5766
C_reactive	vitaminD	26.0885
IMPfatPercentage	Creatinine	25.5381
redCellDist	phosphateQ	25.3855
Diabetes	AAMenopause	25.3781
FI6	Microalbumin	25.3144
Calcium	Testosterone	25.1901
FI3	Total_protein	25.0871
anxiety	Oestradiol	24.8374
walkingPace	EdA	24.8181
PAD	urateQ	24.5375
Albumin	glutamyltransferase	24.5363
EdA	Testosterone	24.1456
anxiety	potassium	24.0758
BMI	AAFB	23.9261
Age1stSex	IGF1	23.891
AAMenopause	C_reactive	23.628
LipoA	Rheumatoid	23.5635
reticulocyte	FVC	23.3044
EdA	Asp_amino	22.9127
walkingPace	kneeOsteo	22.8499
AlkalinePhosphate	Cystatin_C	22.7933
WHR	walkingPace	22.7521
CP	vitaminD	22.6919
FI8	urateQ	22.691
IGF1	Rheumatoid	22.6672
CP	Asp_amino	22.619
Cystatin_C	SHBG	21.9399
bpUKBB	IGF1	21.8696
WHR	FVC	21.404
FI5	Triglycerides	21.2929
Creatinine	Triglycerides	21.2289
Creatinine_enzymatic	Glycated_haemoglobin	20.7975
AlaninAminoTransferase	Microalbumin	20.7665
potassium	Total_protein	20.3782
IMPwholeBodyFat	Calcium	20.3713
Microalbumin	urateQ	20.3298
HDLcol	LipoA	20.1538
Cholesterol	SHBG	19.997
Albumin	bilirubin	19.6577
kneeOsteo	Total_bilirubin	19.5796
Diabetes	bilirubin	19.2257
AAFB	IMPtrunkFATfreemass	19.1628
reticulocyte	Creatinine_enzymatic	18.9592
BW	anxiety	18.8652
GlucoseQ	potassium	18.6253
FI6	Oestradiol	18.4521
Glycated_haemoglobin	urateQ	17.8958
Total_bilirubin	Total_protein	17.8194
AlkalinePhosphate	Oestradiol	17.7303
FI5	glutamyltransferase	17.6573
PAD	Total_protein	17.6514
Cholesterol	Total_bilirubin	17.6514
FI8	AlkalinePhosphate	17.473
Calcium	Triglycerides	17.4081
FI3	reticulocyte	17.2981
AAFB	LipoA	17.2498
ApoLip_B	Rheumatoid	17.0645
anxiety	ApoLip_B	16.6718
BWO	Albumin	16.6395
HDLcol	vitaminD	16.3642
Cholesterol	LDLcol	16.1688
walkingPace	Glycated_haemoglobin	15.896
FI3	IMPtrunkFATmass	15.7995
Calcium	HDLcol	15.7291
height	SHBG	15.6545
walkingPace	ApoLip_B	15.1463
IMPtrunkFATfreemass	IGF1	15.1206
pregnancyTermination	Triglycerides	15.077
BW1st	Total_bilirubin	15.0423
IGF1	Total_bilirubin	15.0169
EosinC	AlkalinePhosphate	14.9573
EosinC	Glycated_haemoglobin	14.9507
Cholesterol	Microalbumin	14.936
IGF1	Oestradiol	14.9252
IMPlegFATmassRIGHT	Creatinine	14.8639
BMI	Microalbumin	14.3802
EosinPersGran	Rheumatoid	14.2369
AAFB	GlucoseQ	14.2243
FI3	AlaninAminoTransferase	13.9661
EdA	urateQ	13.9189
WHR	AlkalinePhosphate	13.8239
BWO	Creatinine_enzymatic	12.2487
LipoA	SHBG	12.0675
redCellDist	vitaminD	11.9944
BWO	HDLcol	11.75
GlucoseQ	ureaQ	10.8837
IGF1	ureaQ	10.6022
anxiety	kneeOsteo	10.2218
Cholesterol	glutamyltransferase	10.0499
granulocytes	potassium	10.001
Calcium	Creatinine_enzymatic	9.67986
AlkalinePhosphate	Triglycerides	9.65001
AAFB	Glycated_haemoglobin	9.19049
Glycated_haemoglobin	ureaQ	9.11692
CP	Testosterone	9.09372
walkingPace	AAMenopause	8.73459
AlkalinePhosphate	C_reactive	8.33746
BWO	FI8	8.10091
AlaninAminoTransferase	LipoA	7.50996
EdA	pregnancyTermination	7.46022
fluidIntelligence	Diabetes	7.23735
AAMenopause	Cystatin_C	5.11032
redCellDist	anxiety	4.70261
height	walkingPace	4.1414
AAFB	IMPlegFATpercentageRIGHT	2.53298
IGF1	Testosterone	1.70815
PAD	granulocytes	-1.43793
LipoA	phosphateQ	-2.91938
AlkalinePhosphate	Asp_amino	-3.96112
BMI	AlkalinePhosphate	-4.60491
AAFB	FI3	-5.58849
redCellDist	Glycated_haemoglobin	-7.40245
alcoholIntake	Microalbumin	-8.21083
GlucoseQ	Testosterone	-8.62707
AAFB	urateQ	-9.37634
FI8	Creatinine	-9.5386
granulocytes	Calcium	-9.60616
C_reactive	GlucoseQ	-9.91662
ApoLip_B	urateQ	-10.0105
granulocytes	bilirubin	-10.4277
FI8	vitaminD	-10.5636
potassium	Triglycerides	-10.7159
height	Total_protein	-10.8758
reticulocyte	Asp_amino	-10.9409
PAD	bilirubin	-10.9808
FI5	Microalbumin	-11.1152
bpUKBB	Testosterone	-11.1996
FI8	Cystatin_C	-11.2507
pregnancyTermination	Calcium	-11.2663
redCellDist	Total_bilirubin	-11.5459
FI5	Asp_amino	-11.6978
glutamyltransferase	GlucoseQ	-12.0122
FI5	Diabetes	-12.1517
CP	EdA	-12.1806
PAD	pregnancyTermination	-12.2263
walkingPace	glutamyltransferase	-12.314
IMPtrunkFATmass	Glycated_haemoglobin	-12.3708
Asp_amino	potassium	-12.7672
fluidIntelligence	Cholesterol	-12.8165
Microalbumin	phosphateQ	-13.1212
pregnancyTermination	potassium	-13.1399
EosinC	Total_bilirubin	-13.3385
BWO	bpUKBB	-13.454
WBC	bilirubin	-13.5571
anxiety	Total_bilirubin	-13.5762
PAD	phosphateQ	-13.587
Creatinine_enzymatic	bilirubin	-13.7471
Microalbumin	SHBG	-13.8451
Cholesterol	Creatinine	-13.8945
EdA	granulocytes	-14.1117
reticulocyte	ureaQ	-14.3517
Rheumatoid	ureaQ	-14.4519
IMPlegFATpercentageRIGHT	SHBG	-14.7801
anxiety	vitaminD	-14.9948
height	BWO	-15.0044
FVC	ureaQ	-15.1247
Albumin	ureaQ	-15.1618
CP	kneeOsteo	-15.2259
redCellDist	Albumin	-15.2369
kneeOsteo	IGF1	-15.3658
WBC	Asp_amino	-15.6128
fluidIntelligence	Oestradiol	-15.7013
phosphateQ	SHBG	-15.8882
anxiety	urateQ	-15.97
C_reactive	Triglycerides	-16.2693
EdA	redCellDist	-16.3438
Creatinine_enzymatic	LDLcol	-16.4635
Albumin	Asp_amino	-16.4674
HDLcol	Oestradiol	-16.7516
WHR	urateQ	-16.7625
bilirubin	LDLcol	-17.0421
bpUKBB	HDLcol	-17.0879
AlkalinePhosphate	Testosterone	-17.4062
FI3	Rheumatoid	-17.4517
LipoA	Microalbumin	-18.0334
Albumin	AlkalinePhosphate	-18.2058
Creatinine_enzymatic	vitaminD	-18.2369
EdA	IGF1	-18.4225
Cystatin_C	GlucoseQ	-18.9033
BWO	Rheumatoid	-18.9141
BMI	AlaninAminoTransferase	-19.021
FI6	Cystatin_C	-19.0907
FI3	kneeOsteo	-19.2153
Cholesterol	IGF1	-19.2415
Asp_amino	Creatinine	-19.3819
potassium	urateQ	-19.4448
potassium	Rheumatoid	-19.6163
Rheumatoid	Testosterone	-19.6826
anxiety	HDLcol	-19.7593
FI5	EdA	-20.2609
IMPlegFATpercentageRIGHT	Creatinine_enzymatic	-20.3325
height	Cystatin_C	-20.3894
granulocytes	Testosterone	-20.4747
AAMenopause	Oestradiol	-20.4878
Albumin	Total_protein	-20.507
Asp_amino	Creatinine_enzymatic	-20.5597
AlkalinePhosphate	SHBG	-20.5855
HipCircumference	Rheumatoid	-20.9876
BWO	fluidIntelligence	-21.1127
AlaninAminoTransferase	C_reactive	-21.4013
AlkalinePhosphate	Glycated_haemoglobin	-21.4183
reticulocyte	Total_protein	-21.43
walkingPace	Rheumatoid	-21.6885
AlkalinePhosphate	vitaminD	-21.7585
glutamyltransferase	Total_bilirubin	-21.8754
CP	bpUKBB	-22.2731
EdA	Triglycerides	-23.003
walkingPace	anxiety	-23.1777
bpUKBB	ureaQ	-23.4842
EosinPersGran	C_reactive	-23.5034
FI3	Albumin	-23.7973
FVC	HDLcol	-24.1614
glutamyltransferase	Oestradiol	-24.461
AAFB	glutamyltransferase	-24.787
PAD	FI3	-25.1458
FI6	Testosterone	-25.2002
GlucoseQ	Total_protein	-25.249
WBC	Oestradiol	-25.2529
CP	walkingPace	-25.6245
Oestradiol	Total_bilirubin	-26.1521
FI3	SHBG	-26.1933
CP	phosphateQ	-26.4641
fluidIntelligence	FVC	-27.0053
Rheumatoid	Total_bilirubin	-27.0698
IMPlegFATpercentageRIGHT	AAMenopause	-27.4989
EdA	Cystatin_C	-27.5472
PAD	Microalbumin	-28.0069
reticulocyte	Cystatin_C	-28.7757
kneeOsteo	ApoLip_B	-29.3339
SHBG	Triglycerides	-29.7737
C_reactive	IGF1	-30.0875
BW	PAD	-30.0932
C_reactive	LipoA	-30.0939
AAMenopause	LipoA	-30.5063
IGF1	urateQ	-31.3275
EosinC	bilirubin	-31.4475
IMPtrunkFATpercentage	potassium	-32.6742
Diabetes	IGF1	-32.9801
EosinPersGran	Triglycerides	-34.3488
FI6	AlaninAminoTransferase	-34.5045
FI6	Albumin	-34.9076
SysBP	FVC	-35.1361
height	AAFB	-35.3212
AAFB	fluidIntelligence	-35.4615
Age1stSex	EosinC	-36.3005
walkingPace	Creatinine_enzymatic	-36.9267
WHR	Triglycerides	-37.4816
anxiety	Glycated_haemoglobin	-37.5835
EosinPersGran	GlucoseQ	-38.7791
reticulocyte	redCellDist	-39.5033
FI8	Calcium	-40.8612
Calcium	LipoA	-41.7405
AAFB	Diabetes	-42.1297
C_reactive	Oestradiol	-46.0539
bilirubin	IGF1	-64.3875
