## Supplemental Table 9 for "Polygenic prediction of human longevity on the supposition of pervasive pleiotropy"

### Sheet: ST.9
Supplementary Table 9: Proteomic correlates of iLGS stratified by gender
Female			Male		Target full name	Sathyan et. al, 2020		Sebastini et al., 2021
Gene Symbol	Effect size (β coefficient)	p-Value (FDR corrected)	Effect size (β coefficient)	p-Value (FDR corrected)		Female	Male
SEMA4B	4.9359	0.00328797	1.5131	0.462288	Semaphorin-4B	-	6.58e-10	3.3e-06
PTN	3.97949	0.00328797	1.70095	0.174553	Pleiotrophin	2.71547e-41	2.25811e-46	3.88e+34
TAGLN	3.31806	0.00516256	1.87144	0.324139	Transgelin	3.91313e-42	1.19193e-29	2.74e+30
ROR2	3.78563	0.00516256	2.25101	0.218696	Tyrosine-protein kinase transmembrane receptor ROR2	6.35e-15	1.16541e-20	-
HSPB6	3.21822	0.00657615	0.679909	0.619499	Heat shock protein beta-6	3.65274e-24	4.27474e-18	-
FSTL3	4.36907	0.00996796	1.92835	0.397472	Follistatin-related protein 3	6.96573e-25	3.62346e-27	-
IL15RA	3.17796	0.0106146	0.988043	0.524726	Interleukin-15 receptor subunit alpha	2.81e-09	7.58137e-19	-
MAT2B	-3.56252	0.0113661	0.297936	0.927089	Methionine adenosyltransferase 2 subunit beta	-	-	-
IGFLR1	2.61292	0.0160537	1.0504	0.462167	IGF-like family receptor 1	1.24e-11	2.47658e-19	-
TFF3	2.91959	0.0160537	1.78965	0.304295	Trefoil factor 3	2.56e-15	2.20661e-21	-
CHRDL1	3.56993	0.0160537	2.84053	0.0672693	Chordin-like protein 1	4.46347e-37	1.44749e-43	1.43e+29
MYL6B	4.17574	0.0169338	1.59775	0.216279	Myosin light chain 6B	3.52e-13	8.86e-13	-
SCARF2	5.63517	0.0180917	2.7361	0.372421	Scavenger receptor class F member 2	2.17615e-18	3.56202e-29	-
WISP2	4.39682	0.018439	2.73597	0.205935	WNT1-inducible-signaling pathway protein 2	3.04117e-46	3.34504e-37	7.9e+19
KLK14	2.67847	0.0210025	0.700584	0.713505	Kallikrein-14	-	-	-
RSPO1	2.92442	0.0225706	1.82429	0.21668	R-spondin-1	5.04577e-32	1.09078e-41	-
WFDC2	2.74301	0.02323	1.57207	0.339941	WAP four-disulfide core domain protein 2	8.09277e-29	2.43139e-27	5.01e+20
IL2RB	3.0574	0.0326054	0.36368	0.871998	Interleukin-2 receptor subunit beta	0.0657	1.24e-05	-
PIANP	3.55723	0.0326054	1.27692	0.372421	PILR alpha-associated neural protein	2.46e-08	5.33e-15	-
EPHB6	4.82953	0.036151	1.95497	0.457888	Ephrin type-B receptor 6	1.01e-09	1.8e-12	-
FLRT2	3.53624	0.036151	1.39908	0.51631	Leucine-rich repeat transmembrane protein FLRT2	1.88e-06	4.9e-13	-
NRXN3	2.95428	0.036151	1.77249	0.392362	Neurexin-3	0.000416	7.04e-12	-
DCLK1	3.43594	0.036151	1.51286	0.479496	Serine/threonine-protein kinase DCLK1	2.56e-09	4.26e-05	-
KLK10	2.55263	0.036151	0.370205	0.86161	Kallikrein-10	-	-	-
LEFTY2	3.07246	0.036151	1.054	0.594583	Left-right determination factor 2	6.53e-09	1.78e-14	-
CPLX2	2.89652	0.036151	1.14153	0.460966	Complexin-2	1.06e-08	5.98e-11	-
GDF15	1.9209	0.036151	1.29879	0.348269	Growth/differentiation factor 15	3.48361e-30	1.26967e-36	-
VWC2	3.38937	0.036151	1.98409	0.343792	Brorin	4.06e-09	1.09329e-18	-
DSC2	3.64405	0.036151	2.5759	0.287413	Desmocollin-2	2.87e-09	4.86e-12	1.69e-13
CMPK1	-2.60758	0.036151	0.738152	0.629901	UMP-CMP kinase	-	-	-
ADAMTSL1	3.00976	0.036151	1.1298	0.585212	ADAMTS-like protein 1	9.1e-09	1.19557e-20	-
TNFRSF11B	2.7804	0.036151	1.60442	0.343792	Tumor necrosis factor receptor superfamily member 11B	2.06e-09	3.61313e-28	6.5e+27
MYL3	1.8007	0.036151	0.624881	0.419636	Myosin light chain 3	1.31e-11	9.84e-06	-
EPHA1	2.01586	0.036151	0.433822	0.805635	Ephrin type-A receptor 1	6.77e-06	0.00207	-
CLEC2B	-3.18748	0.036151	0.364731	0.873331	C-type lectin domain family 2 member B	-	-	-
B4GALT1	5.08116	0.036151	0.279274	0.953237	Beta-1,4-galactosyltransferase 1	4.5e-08	2.77e-11	1.37e-05
TREM2	1.91441	0.036151	0.261561	0.858178	Triggering receptor expressed on myeloid cells 2	1.27e-10	1.24701e-26	-
NBL1	1.98816	0.0385659	1.85747	0.218696	Neuroblastoma suppressor of tumorigenicity 1	5.23e-12	3.44565e-17	5.71e+18
CD46	5.1924	0.0452886	1.02339	0.735613	Membrane cofactor protein	1.9e-05	8.73e-14	-
SPINK7	2.81038	0.0454945	1.2933	0.399364	Serine protease inhibitor Kazal-type 7	0.0789	3.53e-09	-
