## Supplementary material for "Polygenic prediction of human longevity on the supposition of pervasive pleiotropy": Table 1

### Sheet: Sheet1
				Table 1: List of 25 unique drugs interacting with 11 protein correlates of iLGS
				Target Protein	Drug ID	Drug Name	Drug effect	Therapeutic indications	Clinical phase
				PTN↑	DB08865	Crizotinib	ALK inhibitor	Non-small cell lung cancer (NSCLC)	approved
					DB09063	Ceritinib	ALK antagonist	Non-small cell lung cancer (NSCLC)	approved
					DB11363	Alectinib	ALK inhibitor	Non-small cell lung cancer (NSCLC)	approved
					DB12267	Brigatinib	ALK inhibitor	Non-small cell lung cancer (NSCLC)	approved
					DB12010	Fostamatinib	ALK inhibitor	Chronic immune thrombocytopenia (ITP)	approved
					DB12130	Lorlatinib	ALK inhibitor	Non-small cell lung cancer (NSCLC)	approved
				TAGLN↑	DB11638	Artenimol	ligand	Plasmodium falciparum infection	approved
				MAT2B↓	DB00134	Methionine	Enzyme, substrate	Dietry supplementation	approved
				MYL6B↑	DB08378	4-[4-(2,5-DIOXO-PYRROLIDIN-1-YL)-PHENYLAMINO]-4-HYDROXY-BUTYRIC ACID	unknown	-	Experimental
				IL2RB↑	DB00041	Aldesleukin	Agonist/ Modulator	Renal cell carcinoma	approved
					DB00074	Basiliximab	Chimeric antibody (IL-2 receptor antagonist)	Kidney transplant rejection	approved
					DB00111	Daclizumab	Chimeric antibody (IL-2 receptor antagonist)	Relapsing forms of multiple sclerosis	investigational
					DB00004	Denileukin diftitox	agonist	Cutaneous T-cell lymphoma	approved
				EPHB6↑	DB12010	Fostamatinib	ALK inhibitor	Chronic immune thrombocytopenia (ITP)	approved
				DCLK1↑	DB12010	Fostamatinib	ALK inhibitor	Chronic immune thrombocytopenia (ITP)	approved
				CMPK1↓	DB00441	Gemcitabine	Target, inhibitor	Ovarican cancer/NSCLC/Breast & lung cancer	approved
					DB00709	Lamivudine	Enzyme, substrate	HIV and hepatitis B infections	approved
					DB08934	Sofosbuvir	Enzyme, substrate	Hepatitis C infection	approved
					DB01262	Decitabine	Enzyme, substrate	Myelodysplastic syndromes	approved
				EPHA1↑	DB12010	Fostamatinib	ALK inhibitor	Chronic immune thrombocytopenia (ITP)	approved
				B4GALT1↑	DB00141	N-Acetylglucosamine	Target	Osteoarthritis	approved
					DB02696	6-Aminohexyl-uridine-C1,5'-diphosphate	Target	-	Experimental
					DB03013	N-acetyl-beta-D-glucosaminyl-(1->4)-N-acetyl-beta-D-glucosamine	Target	-	Experimental
					DB03501	Galactose-uridine-5'-diphosphate	Target	-	Experimental
					DB03685	Uridine monophosphate	Target	-	Experimental
					DB03814	2-(N-morpholino)ethanesulfonic acid	Target	-	Experimental
				MLL2↓	DB00494	Entacapone	unknown	Idiopathic Parkinson's Disease	approved
					DB01752	S-adenosyl-L-homocysteine	unknown	-	experimental
